# DNA methylation changes in glial cells of the normal-appearing white matter in Multiple Sclerosis patients

**DOI:** 10.1101/2021.06.21.21258936

**Authors:** Lara Kular, Ewoud Ewing, Maria Needhamsen, Majid Pahlevan Kakhki, Ruxandra Covacu, David Gomez-Cabrero, Lou Brundin, Maja Jagodic

## Abstract

**Background:** Multiple Sclerosis (MS), the leading cause of non-traumatic neurological disability in young adults, is a chronic inflammatory and neurodegenerative disease of the central nervous system (CNS). Due to the poor accessibility to the target organ, CNS-confined processes underpinning the later progressive form of MS remain elusive thereby limiting treatment options. We aim to examine DNA methylation, a stable epigenetic mark of genome activity, in glial cells to capture relevant molecular changes underlying MS neuropathology.

**Methods:** We profiled DNA methylation in nuclei of glial cells, isolated from 38 post-mortem normal-appearing white matter (NAWM) specimens of MS patients (n=8) in comparison to white matter of control individuals (n=14), using Infinium MethylationEPIC BeadChip.

**Findings:** We identified 1,226 significant (genome-wide adjusted *P*-value < 0.05) differentially methylated positions (DMPs) between MS patients and controls. Functional annotation of the altered DMP-genes uncovered alterations of processes related to cellular motility, cytoskeleton dynamics, metabolic processes, synaptic support, neuroinflammation and signaling, such as Wnt and TGF-β pathways. A fraction of the affected genes displayed transcriptional differences in the brain of MS patients, as reported by publically available transcriptomic data. Cell type-restricted annotation of DMP-genes attributed alteration of cytoskeleton rearrangement and extracellular matrix remodelling to all glial cell types, while some processes, including ion transport, Wnt/TGF-β signaling and immune processes were more specifically linked to oligodendrocytes, astrocytes and microglial cells, respectively.

**Conclusion:** Our findings strongly suggest that NAWM glial cells are highly altered, even in the absence of lesional insult, collectively exhibiting a multicellular reaction in response to diffuse inflammation.
