## Supplementary Table 3 for "DNA methylation changes in glial cells of the normal-appearing white matter in Multiple Sclerosis patients"

### Sheet: TS3_DMR
Supplementary Table 3. Differentially methylated regions (DMR) in glial cells of Multiple Sclerosis (MS) patients compared to non-neurological disease control (NNC).
Coordinate DMR	number CpGs	number DMPs (adjP<0.05)	minfdr	Stouffer	maxbetafc	meanbetafc	Genes	probes
chr7:134232463-134232727	3	1	9.26684e-17	0.067579	0.128632	0.0476564	;AKR1B15	cg09404617;cg09436355;cg16588864
chr7:2726646-2727765	19	3	2.30966e-24	0.00684645	-0.229262	-0.0988944	;AMZ1	cg00451486;cg01171456;cg02250259;cg03456993;cg03725536;cg04447387;cg06623218;cg07771880;cg11209783;cg11218080;cg11285984;cg12529027;cg13607835;cg13862384;cg15410025;cg17738778;cg18944176;cg20919596;cg25137309
chr13:50706583-50707065	7	0	6.07058e-09	0.0288612	0.0924128	0.0710992	;DLEU1	cg00247571;cg05394800;cg07121900;cg09524946;cg10068417;cg14857764;cg18150909
chr13:112760898-112761581	10	1	1.48187e-10	0.134844	0.0822285	0.043332	;LINC00403	cg03898631;cg04469219;cg09285795;cg09320591;cg10937891;cg10975405;cg12187394;cg15736169;cg18313340;cg24747764
chr13:112984602-112986285	11	4	2.46925e-30	8.56369e-05	-0.174868	-0.0689119	;LINC01044	cg03486986;cg10735475;cg11612700;cg12580893;cg13988338;cg14223822;cg17655970;cg19783563;cg21822583;cg24820672;cg27260867
chr17:2951666-2952372	11	1	1.46549e-11	0.392432	0.0763674	0.0282291	;NF1	cg02046423;cg04037236;cg06620269;cg11684897;cg12895747;cg13527508;cg14532412;cg19209588;cg22104261;cg24015889;cg24548754
chr17:146404-146926	34	1	9.34838e-10	0.412744	-0.235137	-0.0468011	;PITPNA;RPH3AL	cg00807063;cg01906054;cg03557265;cg03804148;cg04172345;cg05673041;cg05801153;cg06562014;cg06719479;cg06797938;cg08493522;cg09420412;cg10156941;cg10586363;cg10661091;cg11547603;cg11719157;cg11794735;cg12814335;cg13347397;cg14456934;cg17165311;cg17783968;cg18098089;cg18475730;cg19983403;cg20122476;cg20426671;cg23379291;cg24205387;cg24329954;cg26715273;cg27448230;cg27583086
chr15:101098842-101100161	9	1	2.67123e-84	0.293806	0.0926936	0.00321001	;PRKXP1	cg02276073;cg02522955;cg06172624;cg10007075;cg18177255;cg18421020;cg19598182;cg23719534;cg24266551
chr16:1143566-1143887	6	1	4.99157e-13	0.000317874	-0.0594445	-0.0521561	;RMI2;C16orf75;C1QTNF8	cg02021288;cg04592320;cg09582822;cg12451120;cg17198711;cg27256515
chr8:22423014-22423091	5	1	1.31169e-08	0.0302168	-0.0696208	-0.0512582	;SORBS3	cg06822360;cg07469555;cg07924703;cg10191684;cg24805258
chr5:140090404-140090936	9	2	2.3943e-10	0.018053	0.0825786	0.0330407	;VTRNA1-1	cg02556436;cg05913451;cg12532653;cg13323902;cg14633504;cg16179182;cg16615348;cg18296956;cg25602765
chr16:7703552-7703893	3	1	4.45961e-09	0.00243031	-0.0390529	-0.0287761	A2BP1;RBFOX1	cg00514665;cg03986562;cg08501038
chr5:178547695-178548700	5	3	6.59699e-23	1.41023e-07	-0.0980664	-0.0752401	ADAMTS2	cg02599361;cg09693926;cg10208897;cg19096358;cg25554190
chr5:178763293-178763771	4	1	5.21125e-09	0.011196	0.101683	0.0563931	ADAMTS2	cg06448156;cg14830846;cg26694831;cg27016106
chr16:89557008-89558207	21	1	1.80928e-17	0.927416	-0.0245265	-0.00265557	ANKRD11;CARHSP1	cg00559967;cg02216295;cg02744123;cg03852963;cg04329264;cg04337688;cg06012574;cg06287395;cg06447369;cg06477423;cg07148130;cg08020574;cg08098402;cg08438650;cg09938965;cg09971754;cg13918581;cg18071848;cg26458567;cg26666886;cg27641820
chr15:79576263-79576454	4	1	4.21015e-08	0.109365	0.0802125	0.0315179	ANKRD34C-AS1;ANKRD34C	cg03401077;cg15020109;cg15981071;cg22694275
chr19:42482519-42482880	4	1	1.56994e-12	0.117546	-0.0484259	-0.0174477	ATP1A3	cg00342414;cg13628106;cg26380956;cg26425548
chr12:54070517-54071917	17	1	9.79332e-17	0.0300646	0.0954688	0.0312455	ATP5G2	cg02056144;cg02905198;cg04418091;cg05758783;cg06632207;cg07727856;cg08995424;cg09706122;cg10859192;cg13477804;cg13691247;cg16264705;cg19842134;cg22997177;cg23278196;cg23931487;cg27479634
chr21:27106248-27108257	27	1	5.9553e-126	0.986484	-0.170954	-0.00775381	ATP5J;GABPA	cg00106744;cg00324562;cg00520622;cg01957918;cg03044510;cg03497482;cg04589415;cg07795841;cg09651630;cg12301294;cg12457986;cg13149304;cg13428862;cg15842400;cg16896631;cg17331315;cg17612569;cg19547610;cg19891733;cg21890848;cg24167683;cg24327803;cg25670690;cg25694218;cg25797568;cg26131381;cg26562424
chr6:33244715-33246105	35	1	1.83464e-31	0.205201	0.0927644	0.0206742	B3GALT4	cg00052772;cg03108070;cg03127244;cg03189210;cg03721978;cg04262471;cg04263436;cg05973866;cg06362282;cg06753439;cg07348922;cg09080120;cg09349343;cg10633838;cg11626629;cg11772919;cg13365340;cg13882090;cg15543281;cg16090881;cg16226644;cg16396284;cg17103217;cg17225129;cg17416730;cg19156220;cg19241689;cg19664267;cg19882268;cg21333861;cg21387418;cg21618521;cg22878489;cg23950233;cg24605046;cg26055446;cg2…
chr17:47209216-47209749	6	0	5.55069e-10	0.0799927	-0.0797584	-0.0412885	B4GALNT2	cg09367266;cg11383850;cg19687959;cg21437345;cg24238356;cg25446098
chr15:72977752-72978165	6	1	1.86854e-11	0.0456572	0.0596286	0.0322832	BBS4	cg00398637;cg11658652;cg12188424;cg20727290;cg25924688;cg25996835
chr14:101012492-101013174	3	3	9.04563e-25	1.02845e-08	0.239722	0.188029	BEGAIN	cg18516195;cg19590140;cg20033940
chr18:54814189-54814303	5	1	1.07797e-09	0.037468	-0.0710098	-0.0234489	BOD1L2;	cg08862829;cg16004501;cg16362203;cg16832592;cg19537908
chr1:149871503-149871945	5	0	1.18491e-09	0.019934	0.0507781	0.0251557	BOLA1	cg09045105;cg09980622;cg24364827;cg24608182;cg27541317
chr17:41277364-41278906	25	4	7.05729e-43	0.0244468	0.104407	0.0325851	BRCA1;NBR2	cg01587050;cg02286533;cg04110421;cg04658354;cg05815247;cg06001716;cg06973652;cg09441966;cg09831010;cg10125569;cg10609677;cg10893007;cg11126247;cg11529738;cg11964474;cg12182452;cg14947218;cg15065591;cg15419295;cg16006004;cg16630982;cg16963062;cg17301289;cg18372208;cg19442659;cg19454999;cg20185525;cg20187250;cg20760063;cg21253966;cg24806953;cg24900425;cg25067162;cg25288140;cg25738236;cg26276233;cg2…
chr11:61544854-61545348	6	0	2.78124e-09	0.0222413	0.0488047	0.0367821	C11orf9;MYRF	cg02111951;cg05094984;cg07136108;cg09226904;cg24731731;cg27438304
chr13:103346811-103347028	5	0	1.47255e-09	0.00769037	-0.254577	-0.179367	C13orf39;METTL21C	cg05491608;cg12343363;cg15634935;cg19359983;cg27181005
chr15:83680812-83681219	6	0	1.561e-09	0.0324468	0.0558432	0.0327198	C15orf40	cg00202460;cg14881398;cg16931657;cg18407136;cg24306335;cg24717799
chr17:36997420-36998014	9	0	2.13237e-09	0.135532	0.0601221	0.0359478	C17orf98	cg04487205;cg12552293;cg15762182;cg18343108;cg19760250;cg19817652;cg20084219;cg21852429;cg23290482
chr19:50666238-50666558	6	0	1.31565e-13	0.000465376	0.20041	0.105442	C19orf41;IZUMO2	cg01857260;cg08188330;cg09697795;cg10374084;cg24296452;cg27247554
chr1:162838743-162838907	3	1	2.21633e-08	0.0196102	-0.0788188	-0.038525	C1orf110	cg01403607;cg01450736;cg12610079
chr2:24397221-24398859	15	1	1.08204e-24	0.0194101	0.117222	0.025805	C2orf84;FAM228A	cg01343041;cg02115117;cg02315489;cg02683114;cg04609635;cg06482857;cg17277199;cg18527919;cg18587476;cg21239997;cg21778743;cg23723762;cg24445647;cg26250093;cg26838691
chr5:43039410-43039867	3	1	8.0617e-09	0.234258	-0.0860885	-0.0262907	C5orf39	cg04122815;cg10938702;cg26942801
chr8:104153592-104154149	8	0	1.62688e-11	0.00947208	0.0955042	0.0527	C8orf56;BAALC	cg07222863;cg13094252;cg14025053;cg18168101;cg19790640;cg21131024;cg21642926;cg23816247
chr19:54415491-54416165	9	1	1.10152e-12	0.0629305	-0.0490201	-0.0220382	CACNG7	cg00820995;cg01842608;cg02726501;cg03273715;cg06810777;cg08359013;cg10366742;cg13672791;cg15490596
chr16:3085246-3085686	9	2	9.95892e-14	0.0679052	0.216657	0.0615684	CCDC64B;;BCL7C;LOC100128770	cg04293152;cg04612503;cg04961866;cg07861603;cg08611331;cg09373102;cg11461579;cg21322452;cg22598129
chr20:61447181-61448534	35	0	2.25885e-16	0.700279	0.0501437	0.015223	COL9A3	cg00516067;cg00837103;cg02557432;cg03835983;cg06033659;cg06497752;cg07845648;cg08696494;cg10092867;cg10760339;cg11368502;cg11698944;cg12084392;cg13203507;cg13900920;cg14745622;cg15266508;cg15457981;cg15505615;cg16132351;cg16461246;cg16570019;cg16653692;cg16709385;cg16847645;cg18014624;cg18291290;cg18839746;cg20331689;cg20829404;cg21686379;cg22489878;cg24242082;cg24633656;cg27206421
chr16:4467010-4467684	6	2	2.90956e-12	0.0338487	0.1113	0.043458	CORO7	cg00658411;cg03700598;cg06576010;cg07415816;cg14131931;cg24774354
chr14:70826338-70827442	12	4	1.09241e-51	0.00158267	0.140404	0.0498223	COX16	cg02937776;cg03055888;cg05917416;cg07572563;cg08548311;cg13099429;cg13264662;cg13630250;cg13729392;cg13820134;cg20262330;cg23562388
chr16:31439106-31439752	6	0	2.09586e-09	0.0116437	0.0670073	0.0497969	COX6A2	cg00444059;cg06507634;cg09117448;cg13726463;cg19927508;cg24110063
chr12:3837605-3838009	3	2	1.85866e-11	0.0395703	0.109287	0.0663551	CRACR2A	cg03111156;cg04611726;cg14442312
chr1:152487335-152488368	9	1	1.89927e-15	0.00239928	0.0800484	0.0247598	CRCT1	cg00302521;cg01864564;cg03352287;cg03606772;cg09847845;cg09873164;cg12588301;cg22723818;cg23726537
chr17:43862910-43863398	6	0	7.42942e-09	0.0228875	0.0620041	0.0320598	CRHR1	cg07778819;cg11760414;cg13947929;cg24063856;cg24394631;cg27551605
chr1:75198211-75199496	15	1	3.39171e-27	8.62613e-06	-0.097113	-0.0511867	CRYZ;TYW3	cg00121533;cg02709834;cg04250926;cg07399417;cg09200014;cg09502221;cg10128416;cg13528603;cg17719053;cg21535942;cg21906852;cg26457504;cg26690034;cg26752657;cg26855724
chr10:126716495-126717457	9	1	8.27377e-16	0.00221588	0.0877401	0.0526466	CTBP2	cg01008023;cg02294138;cg02631583;cg08515044;cg08734124;cg13433263;cg17747450;cg20242222;cg20331765
chr15:75018731-75019376	14	1	5.74152e-18	0.131575	0.108496	0.0318177	CYP1A1	cg00213123;cg01919118;cg03797501;cg05549655;cg11924019;cg12101586;cg13570656;cg17852385;cg18092474;cg20004910;cg22549041;cg23727072;cg26516004;cg27051335
chr6:74103989-74105065	12	1	1.34536e-19	0.0239036	0.0521573	0.0239384	DDX43	cg03669949;cg06065891;cg08124399;cg12045875;cg14556503;cg15301282;cg15936068;cg16143502;cg17188169;cg25909892;cg27220376;cg27261494
chr20:33103160-33103362	4	0	2.82332e-08	0.212553	0.0626126	0.0298264	DYNLRB1	cg06217245;cg18820530;cg21859623;cg22160124
chr12:68042072-68043363	7	1	2.75844e-73	0.0216819	0.377159	0.0732045	DYRK2	cg02330618;cg02975041;cg09516963;cg20408290;cg20840177;cg22621695;cg26899692
chr1:155035183-155035748	5	0	3.74012e-10	0.0152098	0.100038	0.0548899	EFNA4;ADAM15	cg00585901;cg11491247;cg15141467;cg16905506;cg18832152
chr10:64578469-64579646	12	3	6.14579e-23	0.0208445	0.067209	0.0277104	EGR2	cg00105415;cg01332279;cg02614757;cg03566822;cg09011742;cg10601026;cg13256398;cg15359306;cg20600845;cg20744625;cg21824460;cg22903908
chr7:64457683-64459246	3	2	6.58938e-84	1.48819e-11	0.189991	0.0759629	ERV3-1;	cg02825185;cg06513015;cg24247132
chr3:138152837-138153439	10	2	2.37968e-16	0.130333	0.119682	0.0439974	ESYT3	cg09373148;cg10588034;cg11209249;cg11885357;cg14983698;cg15065371;cg16637178;cg21075829;cg22160121;cg26258273
chr2:176948544-176949017	6	1	4.57807e-09	0.133727	-0.0729423	-0.00786851	EVX2	cg07411620;cg11359133;cg12074182;cg14085358;cg24683680;cg25027832
chr13:113783975-113784663	6	3	8.51551e-15	0.00188687	-0.0976823	0.0258481	F10	cg07465431;cg08143875;cg17835016;cg21860560;cg23389023;cg25796986
chr1:160989907-160990452	3	1	8.15915e-09	0.0211703	-0.0648025	-0.0481595	F11R	cg00945666;cg10787292;cg11161846
chr5:14582549-14583209	24	2	6.80674e-14	0.00062093	-0.148993	0.00804613	FAM105A;TCERG1	cg01570143;cg01794265;cg01880902;cg02528224;cg03713453;cg05583063;cg05708963;cg09189322;cg09648333;cg10487955;cg11613545;cg13603859;cg15393051;cg16438358;cg17512748;cg17638137;cg18805457;cg20609105;cg20767667;cg22086535;cg22346179;cg23554212;cg26714517;cg27274533
chr22:45704550-45705265	9	1	9.17467e-11	0.161547	0.0542964	0.0218886	FAM118A	cg00643333;cg01404067;cg06315390;cg06575572;cg12262698;cg15477144;cg17795059;cg22160612;cg24477255
chr11:6256665-6256799	3	1	6.23002e-09	0.0473521	0.0521123	0.0282282	FAM160A2	cg01123541;cg19070899;cg24688942
chr17:6659070-6659562	12	0	3.94787e-10	0.0247209	0.0512904	0.0332458	FAM20A;XAF1	cg03835032;cg05513208;cg05875176;cg06085204;cg09251764;cg13013900;cg17753212;cg18069356;cg20803910;cg24064639;cg26502852;cg27146152
chr9:35080808-35080824	4	0	3.70582e-08	0.00932863	0.071872	0.051601	FANCG	cg05293216;cg05381508;cg08291335;cg22070613
chr2:71017557-71018354	9	2	4.19012e-19	0.0055592	0.114633	0.0291971	FIGLA	cg00469856;cg02881096;cg06294698;cg07532089;cg08834401;cg16601633;cg25222010;cg26095658;cg27641317
chr17:78387382-78387818	5	0	4.08554e-11	0.13814	0.0639327	0.0157577	FLJ35220;LOC100294362	cg10372402;cg11442110;cg19583379;cg21884568;cg26091183
chr14:89878562-89879153	8	1	1.13884e-10	0.370692	-0.0976534	-0.0177852	FOXN3	cg02325951;cg07010028;cg08170138;cg10976706;cg14542590;cg17828999;cg22907891;cg24410644
chr1:230272306-230272656	5	0	3.093e-10	0.00270065	-0.0995103	-0.085958	GALNT2	cg11795921;cg15817769;cg16246661;cg16698674;cg26525772
chr17:38517993-38518520	3	1	5.42603e-09	0.128286	0.0599962	0.0264507	GJD3	cg05930207;cg06949812;cg22896075
chr14:24700952-24702070	18	1	2.93064e-22	0.980506	0.0741617	0.00457936	GMPR2;NEDD8	cg01741121;cg02207779;cg04423166;cg07519822;cg08577238;cg09906941;cg11315141;cg13181604;cg14094181;cg15929587;cg16109953;cg16461345;cg16553942;cg18688254;cg19737468;cg25055403;cg25438338;cg26082757
chr20:57426383-57428315	52	2	7.49426e-32	0.470696	-0.291398	-0.0249249	GNAS	cg00943909;cg01715551;cg01817393;cg02890368;cg03010274;cg03606258;cg03908391;cg04257105;cg04457481;cg04677683;cg05309239;cg06065549;cg06200857;cg06324048;cg06693667;cg07105596;cg07947033;cg08091561;cg08166863;cg08587534;cg09393900;cg09583957;cg10302550;cg11285807;cg12321149;cg12573482;cg14176797;cg14309385;cg14482474;cg14564778;cg15160445;cg17414107;cg18224653;cg19589727;cg19640589;cg20528838;cg2…
chr16:19896644-19897155	6	1	2.30659e-17	0.0001566	0.0962678	0.0653482	GPRC5B	cg03780561;cg08141413;cg08623215;cg10638734;cg14726652;cg16021998
chr1:240656217-240656737	6	0	3.9856e-09	0.0199803	-0.0558394	-0.0497588	GREM2	cg00081729;cg01809217;cg02577267;cg04391463;cg22879626;cg25623271
chr1:24644925-24646205	21	3	1.13758e-27	0.00159011	0.0678394	0.0282548	GRHL3;SMYD3	cg01119512;cg01595062;cg03176900;cg04552500;cg04977376;cg09322349;cg09662754;cg10942753;cg12757705;cg14167629;cg15050111;cg16155382;cg16596470;cg19697558;cg20242797;cg21289280;cg23820945;cg24860886;cg26091557;cg26365938;cg27298252
chr1:24648203-24648984	12	3	8.1137e-20	0.0192289	0.118133	0.0271022	GRHL3;SMYD3	cg01231985;cg01590970;cg05036846;cg06376426;cg06652369;cg09298207;cg10337902;cg10557782;cg14616251;cg16960153;cg21273275;cg22176324
chr1:110254709-110254896	5	0	3.4448e-09	0.00493516	-0.18355	-0.140239	GSTM5	cg12858902;cg14377951;cg20803293;cg24467349;cg25210835
chr1:1109244-1109983	63	0	9.63887e-12	0.0425787	-0.0923959	-0.0546993	HBXIP;SLC16A4;LAMTOR5;TTLL10;PROK1;;MASP2;LAMTOR5-AS1	cg00410422;cg00961640;cg01276610;cg01301044;cg01511231;cg01605727;cg01700472;cg03278726;cg03535830;cg04161784;cg05648919;cg05915731;cg06765586;cg07206840;cg07389870;cg07615506;cg07842409;cg07943639;cg08019307;cg08112064;cg08156841;cg08535756;cg09054143;cg09368875;cg09494546;cg09649704;cg09706313;cg10143960;cg10456583;cg10951976;cg11279840;cg12172153;cg12702097;cg13468036;cg14198172;cg14330986;cg1…
chr3:42743744-42744082	3	0	2.86399e-11	0.027081	-0.0614485	-0.0444175	HHATL	cg00407150;cg07038973;cg18817801
chr6:26224668-26225767	12	0	1.44179e-16	0.00477692	-0.0573849	-0.036679	HIST1H3E	cg01840333;cg03234702;cg05037640;cg07922606;cg11436222;cg12681972;cg13836098;cg22339775;cg24440941;cg26092675;cg26149875;cg27507960
chr6:33091111-33091567	7	0	1.96588e-09	0.0921802	-0.141198	-0.0347526	HLA-DPB2	cg02375585;cg03227783;cg03978169;cg05547391;cg10055398;cg15737123;cg24938100
chr1:221050491-221051758	8	1	3.62487e-13	0.00831392	0.0889697	0.0473353	HLX;	cg02390933;cg03329019;cg06647600;cg10386298;cg13547928;cg18645081;cg23647410;cg25140419
chr1:221053841-221054707	9	1	7.13035e-16	0.0116986	0.0743753	0.034723	HLX;HLX-AS1	cg02928365;cg07179669;cg20454002;cg21282663;cg21919047;cg22041228;cg22698272;cg22773697;cg24604749
chr16:4525918-4526499	11	1	8.61956e-14	0.139446	-0.0478331	-0.0125052	HMOX2;NMRAL1	cg05973832;cg06139259;cg08322289;cg08460995;cg08873616;cg10094868;cg12413232;cg13966699;cg14951292;cg17588805;cg21106338
chr7:27183274-27185282	36	2	6.50256e-30	0.0227103	-0.0867092	-0.029937	HOXA5;;HOXA6;AMZ1	cg00969405;cg01323381;cg01748892;cg02005600;cg02106682;cg02646423;cg02916332;cg03207666;cg03368099;cg03744763;cg04863892;cg05579037;cg05774699;cg07049592;cg08070327;cg09207400;cg09343092;cg09549073;cg12015737;cg13694927;cg14013695;cg14014955;cg14058329;cg14882265;cg16997642;cg17432857;cg17569124;cg19643053;cg19759481;cg20517050;cg20817131;cg21641458;cg22237653;cg23204968;cg23454797;cg25307665;cg2…
chr7:27186676-27187374	6	1	5.70218e-11	0.0194162	-0.0518646	-0.0256489	HOXA-AS3;HOXA6	cg00297048;cg04265576;cg05928186;cg12810523;cg23129930;cg25316484
chr18:77724395-77724692	6	1	3.07872e-09	0.0889627	0.0540894	0.0186895	HSBP1L1	cg05332077;cg10379447;cg11687085;cg18385254;cg20034215;cg20089538
chr15:65670863-65671057	4	1	4.55574e-09	0.0679985	0.0548918	0.00439434	IGDCC3	cg13411060;cg16003238;cg25536002;cg27436286
chr13:110437759-110438578	4	1	6.17069e-16	0.0616254	0.0358678	0.0102036	IRS2	cg02320481;cg06293108;cg08510264;cg16851425
chr16:54967024-54967714	4	0	6.08342e-09	0.0965002	0.0511868	0.0380052	IRX5	cg09492451;cg10824810;cg16376108;cg26478990
chr15:76628154-76628725	4	0	2.87247e-10	0.0439668	-0.0367249	-0.0221395	ISL2	cg02831604;cg09778794;cg22031614;cg25255795
chr19:55972646-55973338	11	0	6.3951e-10	0.0229463	-0.0784041	-0.0554264	ISOC2	cg02394686;cg03298305;cg09846458;cg12195369;cg13475732;cg18002813;cg18297529;cg19384825;cg22563390;cg23051792;cg27153400
chr21:46340351-46341918	14	0	3.82328e-24	1.97599e-05	0.0922712	0.0602196	ITGB2;ITGB2-AS1	cg03150042;cg04321224;cg04790129;cg08422803;cg09829580;cg13292196;cg13315706;cg16703541;cg17039369;cg18663307;cg20303259;cg21770784;cg24167037;cg24707889
chr21:46348306-46348443	3	1	4.18955e-09	0.0112264	0.0725855	0.064115	ITGB2;ITGB2-AS1	cg08309251;cg14112356;cg17150856
chr13:102105838-102106423	3	1	1.46175e-08	0.00940461	-0.159715	-0.0813657	ITGBL1	cg03165014;cg04189678;cg09276445
chr19:49243427-49244965	11	2	3.10975e-16	0.00203302	0.0587517	0.0341165	IZUMO1;RASIP1	cg04782667;cg05432996;cg09810593;cg10347828;cg10599948;cg11083325;cg17773655;cg23082877;cg24523392;cg26750002;cg26931208
chr8:140715540-140715802	5	1	8.60376e-11	0.00661892	-0.0228375	-0.0194557	KCNK9	cg01532168;cg02505749;cg04344565;cg12175729;cg21415530
chr12:52714864-52715691	6	2	1.52586e-14	0.0377004	-0.145059	-0.0396591	KRT83	cg03766373;cg05661164;cg16160105;cg16791508;cg17200441;cg19233268
chr1:32741152-32742037	6	1	2.96284e-17	8.38053e-05	0.102601	0.0670497	LCK	cg03243362;cg04503267;cg07376381;cg10837783;cg10994944;cg15116327
chr11:18477153-18477379	5	0	1.86601e-08	0.0256197	0.0923395	0.0556375	LDHAL6A	cg05655707;cg06888460;cg14813083;cg18888461;cg26740318
chr11:18433500-18434354	11	0	7.72352e-12	0.0189097	0.132215	0.0590414	LDHC	cg05740244;cg07093428;cg07398106;cg07415359;cg08418111;cg09332484;cg11821245;cg14259717;cg14332815;cg19767548;cg21471707
chr13:53313845-53314226	5	0	4.9148e-11	0.00561042	0.0707528	0.046636	LECT1	cg00345862;cg00708598;cg00761968;cg16301924;cg22398616
chr1:75592950-75594135	12	3	2.08986e-17	0.0545333	0.0961166	0.0386708	LHX8	cg00419321;cg01005080;cg01185626;cg01622379;cg01971160;cg09222749;cg09766820;cg10714415;cg11196437;cg21009965;cg25289697;cg26688527
chr21:42520009-42520365	4	1	9.67096e-11	0.00518855	-0.0800363	-0.0606358	LINC00323;C21orf130	cg02686984;cg09456254;cg16246713;cg21980107
chr6:31148332-31148748	16	0	1.03707e-13	0.0344784	-0.0969316	0.0357376	LK: PSORS1C3?	cg01982166;cg03078486;cg09179646;cg09357589;cg11805138;cg11811828;cg14036627;cg17931227;cg22291762;cg22701603;cg23252259;cg23457357;cg24427850;cg26668675;cg26818629;cg27547543
chr2:39470725-39471182	5	0	2.03195e-09	0.00814768	0.0773627	0.0649231	LK:CDKL4?	cg01583753;cg09834706;cg12302982;cg24062763;cg27343456
chr19:49000743-49001890	4	0	5.35564e-09	0.00752066	0.0885477	0.0692172	LMTK3	cg02784823;cg06862049;cg20724680;cg26280727
chr8:144789823-144790772	12	2	2.72271e-22	0.0280078	-0.0755525	-0.0363499	LOC100130274;CCDC166	cg01262208;cg08435853;cg09754549;cg11205981;cg11294143;cg13246242;cg14540594;cg15654143;cg21206652;cg21429107;cg24063962;cg25224760
chr12:1608961-1609741	11	1	5.29242e-15	0.0568836	-0.107645	-0.0274626	LOC100292680	cg00108038;cg00230120;cg05690134;cg15027294;cg18071202;cg18756557;cg18886147;cg21442528;cg24951335;cg26363039;cg27504582
chr7:22602834-22602923	3	1	3.0621e-09	0.00288576	0.0933302	0.0587744	LOC100506178;	cg06040373;cg11260715;cg23261107
chr5:1245669-1246795	22	0	6.68452e-13	0.00169147	-0.0968751	-0.0649199	LOC101927421;SLC6A18;	cg01707802;cg02287371;cg03600457;cg04837758;cg05735139;cg05845531;cg05867884;cg06510683;cg06836380;cg09075844;cg09562675;cg16205958;cg17525653;cg18752406;cg21913832;cg22055730;cg22544971;cg23379687;cg23400222;cg25737416;cg27101883;cg27432784
chr20:25129126-25129562	10	0	8.36449e-11	0.0371327	0.0786912	0.0324804	LOC284798	cg01505767;cg04299389;cg05446860;cg05908371;cg08941457;cg11724135;cg16265348;cg18009321;cg22273939;cg22645427
chr10:42862876-42863594	9	0	8.27187e-15	0.000292929	0.156128	0.128345	LOC441666	cg01485177;cg06739303;cg06833823;cg16449687;cg23026554;cg24527560;cg24598948;cg24714864;cg27119456
chr16:59788728-59789485	8	1	2.2827e-33	0.992209	-0.149088	-0.0185642	LOC644649;APOOP5	cg02782052;cg02947418;cg03581422;cg04946709;cg06612122;cg08177968;cg13027458;cg17890255
chr8:37605359-37605978	7	1	2.17738e-15	0.0144694	0.0990055	0.0446301	LOC728024 (LK: ERLIN2)	cg00450319;cg05020125;cg08247852;cg09188212;cg11496432;cg13346869;cg21505509
chr10:100011569-100011724	4	1	9.51325e-11	0.007036	-0.0643942	-0.0450121	LOXL4	cg08347758;cg08782244;cg11972620;cg23701943
chr8:105509315-105509494	3	1	3.64762e-10	0.00164353	-0.0724973	-0.0610281	LRP12	cg03860720;cg08603449;cg24638722
chr19:35758185-35758855	3	1	1.12489e-19	0.00444607	0.0411211	0.0259916	LSR;USF2	cg04731926;cg12287945;cg24348114
chr15:41804283-41805530	5	1	2.23397e-21	0.271961	0.0754469	0.0118543	LTK	cg02360980;cg07359633;cg16374663;cg27021986;cg27496526
chr5:115296978-115297723	6	2	6.19804e-17	0.223897	0.14529	0.0420326	LVRN	cg06644553;cg09330192;cg10199250;cg12557219;cg14803440;cg23915769
chr1:53704012-53705248	16	1	4.15275e-15	0.407549	0.0850754	0.0188703	MAGOH	cg01869657;cg03718279;cg04916289;cg10123733;cg11224035;cg11405855;cg11583792;cg11841758;cg13094926;cg16348807;cg18153869;cg20282741;cg20414838;cg21450730;cg24078387;cg26112661
chr4:103682875-103683322	5	1	1.47145e-11	0.00327617	0.0371781	0.0299568	MANBA	cg01267457;cg03749037;cg08247921;cg11857522;cg14802355
chr13:113654857-113656010	11	2	5.71235e-16	0.125832	0.104918	0.0330087	MCF2L	cg00841725;cg03623878;cg04132256;cg05669497;cg11668844;cg12030499;cg13936986;cg17930099;cg18386168;cg22873464;cg26217483
chr10:131424931-131425282	4	2	3.54294e-08	0.0702291	-0.180047	-0.0242511	MGMT	cg04425788;cg07450693;cg11019008;cg25557018
chr5:8457124-8458392	11	0	6.83309e-22	3.89082e-05	0.107506	0.0659177	MIR4458HG;	cg04828267;cg04959716;cg05598727;cg07327178;cg17877220;cg18269595;cg18371052;cg18394854;cg23522872;cg24581226;cg26423185
chr15:69325271-69325769	6	5	2.27632e-38	1.03013e-08	-0.114811	-0.0621966	MIR548H4;NOX5	cg02670903;cg06680906;cg12704993;cg19461383;cg22952917;cg27118929
chr15:69222895-69223368	6	0	4.78784e-09	0.0239531	0.0554936	0.0388214	MIR548H4;SPESP1	cg07775813;cg09886641;cg14554415;cg23698666;cg24750854;cg27236331
chr16:74734230-74734885	7	1	2.41792e-12	0.00144793	-0.0948808	-0.0696091	MLKL	cg00270291;cg08357850;cg09830308;cg19450240;cg24482427;cg26634130;cg27459981
chr7:5000013-5000282	4	0	1.18297e-10	0.00211635	0.203662	0.120621	MMD2	cg01866814;cg02276823;cg14110950;cg25523580
chr8:17579607-17580136	6	0	4.84963e-09	0.205393	-0.0620103	-0.0266905	MTUS1	cg01252998;cg02698708;cg12195722;cg13034507;cg17117049;cg19223211
chr21:42741698-42741991	5	2	5.77176e-12	0.00134378	-0.117797	-0.0825588	MX2	cg06102954;cg09741125;cg13511117;cg22778903;cg22901652
chr12:81109806-81111558	14	2	6.69141e-26	8.69512e-05	0.0913743	0.0478665	MYF5	cg03991307;cg05304543;cg06376520;cg06478649;cg08830379;cg10868277;cg12815941;cg14067873;cg14952949;cg21126707;cg24352768;cg26207503;cg26411128;cg26998717
chr4:140221944-140222144	3	0	1.12116e-09	0.0100894	-0.044296	-0.0304959	NAA15;NDUFC1	cg00280758;cg09717333;cg12500690
chr2:191523452-191524489	5	2	3.56607e-208	3.10916e-13	-0.176769	-0.0734116	NAB1	cg19765154;cg20093436;cg20262915;cg27087536;cg27421994
chr4:164088095-164088867	9	1	1.15041e-17	0.145057	0.119019	0.0271492	NAF1	cg09150075;cg13399164;cg15586945;cg15879179;cg16454998;cg18023724;cg18120808;cg21409704;cg24309739
chr8:18067331-18067770	6	1	3.00055e-12	0.0192184	0.0507428	0.0338741	NAT1	cg04241863;cg15138846;cg15797286;cg17579232;cg21172319;cg22116708
chr20:30073209-30074041	7	5	1.92717e-43	3.25126e-11	0.151961	0.096669	NCRNA00028	cg00805562;cg02991085;cg13159946;cg15537254;cg21846177;cg23586959;cg25502144
chr3:130745160-130745948	18	1	4.41579e-16	0.0185207	0.0484552	0.0164211	NEK11;ASTE1	cg02335441;cg03870162;cg04534198;cg08237663;cg13147520;cg13485052;cg14225226;cg15875573;cg16935709;cg17326690;cg17888249;cg18255614;cg20076181;cg21379800;cg21818333;cg22539279;cg25114463;cg25270252
chr2:242749533-242750705	15	0	5.07955e-15	0.055164	0.0836069	0.0289541	NEU4	cg01987333;cg06892601;cg10504150;cg10833299;cg11706790;cg15211453;cg15222753;cg15470645;cg16660312;cg18095041;cg18485872;cg22399646;cg23577239;cg23923311;cg24429037
chr4:103940950-103941300	6	1	1.31733e-08	0.158589	0.0254242	0.0147031	NHEDC1;SLC9B1	cg00308984;cg03208010;cg03618211;cg06618713;cg10364301;cg21734880
chr6:28226094-28227482	18	3	1.09552e-27	0.00697076	0.0900125	0.0374559	NKAPL;ZKSCAN4	cg00448814;cg00482232;cg00765128;cg01031101;cg02578944;cg07708221;cg09523275;cg10055566;cg10253847;cg13997680;cg16645473;cg17384889;cg18675097;cg18694169;cg18979916;cg21251018;cg25841534;cg26881102
chr16:27278840-27279784	5	2	1.95553e-20	0.000633558	0.0921054	0.0434041	NSMCE1;FLJ21408	cg07446740;cg09327358;cg10512964;cg11675706;cg23083455
chr20:61340542-61340885	3	1	2.91289e-11	0.0831572	-0.0632107	-0.0364136	NTSR1	cg00254133;cg07938252;cg14871138
chr13:25875020-25875890	10	2	1.32143e-18	0.151693	0.105117	0.022662	NUPL1	cg08269911;cg08532057;cg10489588;cg10776186;cg14573645;cg15001132;cg19894331;cg24639504;cg26418691;cg27049886
chr9:137978260-137978763	5	0	8.78026e-11	0.00442764	-0.0803787	-0.0447598	OLFM1	cg00014194;cg01353192;cg14484793;cg17567933;cg21947033
chr20:3051493-3052692	17	1	3.44698e-19	0.00582108	0.0545201	0.0160754	OXT;SOX12;TTLL9	cg01644611;cg02203542;cg03108009;cg03643414;cg04528380;cg04731988;cg06404175;cg07597882;cg07747220;cg09774842;cg13285174;cg13725599;cg16887334;cg19592472;cg19776589;cg26267561;cg26955850
chr17:38023679-38024636	7	3	1.06991e-17	0.000331412	0.106166	0.0462291	P2RX1;ZPBP2	cg01504108;cg04094885;cg05330360;cg07607752;cg09639931;cg14585353;cg26612727
chr6:163569877-163570860	5	2	3.8378e-15	0.00332626	-0.206433	-0.0713537	PACRG	cg06136160;cg06642945;cg08723742;cg09428340;cg11194708
chr5:140248390-140248610	5	1	3.67988e-09	0.0556382	0.106428	0.0422149	PCDHA7;PCDHA11	cg01369220;cg12091708;cg25024993;cg26023680;cg27273077
chr8:17433625-17433926	7	0	2.02258e-10	0.0157017	-0.0916601	-0.0689138	PDGFRL	cg05555116;cg07120993;cg08533932;cg15779323;cg18901963;cg24049348;cg25912517
chr21:45161273-45161603	6	0	3.98596e-12	0.00148703	-0.191696	-0.144962	PDXK	cg02873954;cg04699312;cg11473238;cg13159023;cg14583312;cg19815989
chr4:74847100-74848392	10	2	1.23985e-19	0.0260067	-0.12074	-0.0611411	PF4	cg01447579;cg02530824;cg05509609;cg06834998;cg13126871;cg14882398;cg15020983;cg15398841;cg16072462;cg21043213
chr6:144386041-144386848	15	1	2.66995e-10	0.695384	0.0460372	0.0201106	PLAGL1	cg00814597;cg01595870;cg02279224;cg02849309;cg02926622;cg04895233;cg06493166;cg09293391;cg09307468;cg10254692;cg12444861;cg16334244;cg21113768;cg25291978;cg25535418
chr2:43903227-43904011	11	0	1.26426e-10	0.0299678	0.0929821	0.0493025	PLEKHH2;C1GALT1C1L	cg02111748;cg08726338;cg09132607;cg09325404;cg11267669;cg13324389;cg14230606;cg14454477;cg17110364;cg18817560;cg20563666
chr7:39170497-39171113	6	4	2.12102e-21	1.66996e-06	0.189621	0.143588	POU6F2	cg08835956;cg10621924;cg15212455;cg18850127;cg20302533;cg21665744
chr1:202508687-202509286	5	1	1.88963e-46	0.149806	0.090672	0.0231765	PPP1R12B	cg03353889;cg05698171;cg09674340;cg11895394;cg21207595
chr14:104315145-104315223	3	0	2.15428e-09	0.00768476	-0.0570713	-0.0466445	PPP1R13B	cg09270255;cg10541843;cg20066488
chr8:9009097-9009499	7	0	6.34901e-09	0.0290256	0.0879075	0.051386	PPP1R3B	cg02269453;cg03451855;cg04227985;cg05806645;cg09774589;cg20438142;cg20749955
chr22:22901569-22902237	13	0	1.55702e-10	0.151218	-0.146677	-0.00521154	PRAME;LOC648691	cg00372774;cg01966129;cg04242655;cg05208878;cg07905709;cg07969622;cg08831999;cg11225751;cg14524387;cg16932094;cg17336139;cg20667684;cg22871485
chr5:23507458-23507656	8	1	5.18708e-11	0.0099809	0.0878745	0.0493101	PRDM9	cg01667892;cg02444433;cg07011961;cg09166973;cg19837938;cg22079902;cg22603366;cg25472530
chr17:27038664-27039132	9	0	2.47929e-09	0.0246544	-0.104083	-0.0567973	PROCA1	cg02685896;cg03049691;cg07585069;cg09437201;cg10495754;cg14676825;cg18448746;cg19462352;cg24841318
chr19:50083780-50084626	13	3	3.78478e-19	0.127616	0.077625	0.0262234	PRRG2;NOSIP	cg01215037;cg04484291;cg05696092;cg05722944;cg06468619;cg07554231;cg09823713;cg12533428;cg14094987;cg14273518;cg15010998;cg19365843;cg21913888
chr3:46758813-46760272	12	2	8.00896e-25	0.000285728	-0.115843	-0.0603361	PRSS50	cg00817731;cg01788113;cg01967580;cg02834909;cg04360233;cg05727070;cg13303179;cg17460445;cg17977862;cg19101554;cg19668234;cg19875656
chr7:157405965-157406737	6	4	2.23838e-43	1.73365e-11	-0.148128	-0.10072	PTPRN2	cg14091258;cg19334350;cg21705926;cg22970003;cg23299919;cg25910261
chr7:157368881-157369376	7	1	5.394e-10	0.602739	-0.0828337	-0.0194769	PTPRN2	cg00716277;cg03695236;cg04996300;cg05944174;cg11517132;cg20876466;cg26967842
chr4:140375014-140375847	4	1	1.33749e-26	0.0847525	0.0489454	0.0172621	RAB33B	cg08034535;cg10377451;cg23741509;cg27195274
chr3:127056837-127057149	8	0	1.54399e-11	0.00127544	-0.107132	-0.0875166	RAF1;	cg00714198;cg03255953;cg15011209;cg18331396;cg20920097;cg21487550;cg25436886;cg26312807
chr13:114799652-114801132	9	1	8.13774e-19	4.68253e-05	-0.0655982	-0.0476916	RASA3	cg00502575;cg00814985;cg12219108;cg16766036;cg17163949;cg18021101;cg20483719;cg21107044;cg22926686
chr13:114802548-114803271	5	0	4.06972e-12	0.00170108	-0.0793751	-0.0668951	RASA3	cg15335728;cg15934607;cg16226899;cg20165037;cg25875209
chr13:114810631-114810794	3	1	5.19499e-11	0.00161524	-0.0724775	-0.0553643	RASA3	cg03859846;cg10626896;cg19462022
chr20:34319899-34320862	3	1	5.70988e-49	0.00723465	-0.129308	-0.0477471	RBM39	cg08906898;cg14075217;cg16143910
chr4:155702409-155703429	11	0	2.59067e-12	0.0255657	0.0656072	0.0356244	RBM46	cg00137234;cg01289218;cg01827861;cg04355617;cg05914674;cg08282428;cg11849735;cg20745987;cg22103164;cg22496683;cg23483495
chr11:65487505-65488924	8	1	3.39571e-112	0.0654436	-0.115866	-0.0190302	RNASEH2C	cg00424709;cg00528549;cg06038201;cg06190547;cg19379303;cg20657188;cg24632813;cg25294185
chr15:69744390-69744762	5	1	1.0767e-14	0.00853734	0.0804247	0.050015	RPLP1	cg00469015;cg04774597;cg07513768;cg26218577;cg26481829
chr1:150335335-150336129	6	3	1.19881e-21	0.00072335	0.144872	0.0678266	RPRD2	cg03813961;cg06888415;cg08667682;cg10185505;cg25066665;cg26738728
chr20:62288918-62289627	13	3	1.26563e-22	0.00164826	0.0887966	0.0421472	RTEL1	cg04871384;cg05358404;cg09824849;cg14304809;cg15320416;cg15542777;cg15788645;cg18287711;cg19811473;cg22100873;cg24092470;cg25984973;cg27236539
chr21:30391383-30392289	10	4	3.96458e-37	3.61106e-07	0.129082	0.0464902	RWDD2B	cg03607728;cg05406101;cg05468028;cg06824297;cg09928474;cg10905947;cg18001427;cg18971529;cg20220242;cg26365831
chr6:28553927-28555230	23	2	3.6486e-21	0.604294	0.0578537	0.0126587	SCAND3	cg00858855;cg01027397;cg01449141;cg01984858;cg04664126;cg05879498;cg07160574;cg09764408;cg10012711;cg10031532;cg10875257;cg11414709;cg12044123;cg12401158;cg14527344;cg18109777;cg19085712;cg20876987;cg20897936;cg22152492;cg22302929;cg26145670;cg27136241
chr7:12628677-12629275	5	1	3.77158e-20	0.160754	0.0643725	0.0158213	SCIN	cg03588789;cg07790939;cg18695259;cg26138202;cg26516287
chr16:29887661-29888733	9	1	2.553e-15	0.000616531	-0.0719456	-0.0495092	SEZ6L2	cg02741882;cg03696974;cg05377576;cg06890619;cg07160932;cg07300846;cg10532489;cg23357257;cg27267227
chr19:51169660-51170356	5	1	7.00531e-12	0.00580833	0.0576589	0.0369142	SHANK1	cg13536522;cg13740815;cg17826344;cg26952303;cg27086028
chr17:46507705-46508105	9	2	2.98714e-15	0.00648139	0.0887427	0.0359915	SKAP1	cg02957270;cg04483289;cg12513481;cg14233507;cg15730346;cg16789104;cg18261462;cg24322968;cg26580895
chr12:129298690-129299088	3	1	1.41453e-15	0.00476433	-0.214315	-0.0799204	SLC15A4	cg00343127;cg15324978;cg23521905
chr19:49936880-49937176	3	2	7.7765e-14	0.00277809	0.126564	0.0587183	SLC17A7	cg02624701;cg16890796;cg17789138
chr16:55690564-55691102	3	1	8.22413e-18	0.0719072	0.0885185	0.0232327	SLC6A2	cg03860054;cg04490714;cg04874129
chr3:112013130-112013357	4	2	2.1589e-08	0.0212494	0.0752043	0.0445504	SLC9A10;SLC9C1	cg03352173;cg11854073;cg12462883;cg17834343
chr17:33759512-33760308	13	0	9.6396e-10	0.0756633	0.0863098	0.0574152	SLFN12;SPATA22	cg00492719;cg03251655;cg05174890;cg07922387;cg08330690;cg10431713;cg10514580;cg11346248;cg19566405;cg19963856;cg20354552;cg21697381;cg24470734
chr17:33776554-33777219	3	1	1.19375e-15	0.0137448	0.192675	0.0757828	SLFN13	cg00364956;cg01565438;cg02380585
chr18:45457451-45458021	6	1	1.46724e-11	0.741681	0.0187466	0.00675452	SMAD2	cg03617406;cg05100634;cg16366656;cg17243289;cg21077384;cg21851386
chr19:7983606-7984832	9	0	9.77153e-16	0.0027612	0.0598432	0.0490022	SNAPC2;PTBP1;	cg00654322;cg02405517;cg03685315;cg03840143;cg04133028;cg10073052;cg10725861;cg24156854;cg26284544
chr16:12638471-12639251	4	3	3.39171e-27	8.07308e-05	0.220488	0.147809	SNX29	cg15494569;cg18693576;cg22320764;cg24293894
chr8:10586678-10587305	8	1	1.58346e-10	0.0262957	0.0525549	0.0347442	SOX7	cg03086235;cg07660671;cg08833675;cg09709472;cg19403029;cg20671920;cg22272840;cg25258843
chr17:45929657-45930672	7	2	3.43395e-16	0.0127183	0.0954705	0.0429919	SP6	cg05044743;cg06302877;cg08974244;cg09965384;cg13230424;cg16175571;cg20020844
chr12:53730072-53730421	10	1	1.17819e-10	0.0304933	0.0521016	0.0351162	SP7	cg01460536;cg03902821;cg04316973;cg08527797;cg09008979;cg09657354;cg21224350;cg21886561;cg23149016;cg23500132
chr2:220299116-220299900	11	0	5.69781e-10	0.120675	0.0482599	0.0191774	SPEG	cg07820064;cg07921384;cg10496184;cg12213062;cg14074251;cg15634877;cg18984724;cg20174636;cg23065715;cg25330143;cg25925023
chr3:156273297-156273486	4	1	1.52905e-11	0.00130054	0.0878353	0.0719613	SSR3	cg03885646;cg10924277;cg14741143;cg14929208
chr1:26233012-26234015	15	1	4.15395e-14	0.161533	0.0874315	0.025633	STMN1	cg01168343;cg01811796;cg02386921;cg03210277;cg04471507;cg08134856;cg09518245;cg11709544;cg14076195;cg16183402;cg17342214;cg19362196;cg20685674;cg23323671;cg26314868
chr1:28098848-28099570	7	2	2.42824e-20	0.00665183	0.0994627	0.050126	STX12	cg00668034;cg02391432;cg03766823;cg24185492;cg24717891;cg26016712;cg26411822
chr9:33264999-33265144	5	1	1.64575e-08	0.685811	0.0827065	0.0154934	SUGT1P1;CHMP5	cg01177235;cg07850329;cg14213824;cg15409367;cg16720880
chr4:104640833-104641319	7	0	3.74208e-09	0.0352611	-0.0378715	-0.0313154	TACR3	cg00875511;cg04535008;cg05389335;cg06180821;cg16461251;cg17160751;cg19163049
chr6:33280052-33280927	20	1	6.23054e-12	0.667235	0.0482805	0.0192261	TAPBP	cg00274587;cg00558147;cg01253676;cg01654446;cg02863594;cg03591496;cg03780271;cg05700142;cg06230948;cg06375761;cg11796996;cg12589538;cg13638257;cg14419102;cg18353226;cg18930100;cg20973878;cg20998791;cg26083458;cg27020289
chr12:72232794-72233572	13	2	1.27828e-17	0.325227	0.118075	0.0224532	TBC1D15	cg00716604;cg02837432;cg03789152;cg04831505;cg05200610;cg11565911;cg13227691;cg14026788;cg14337085;cg14857596;cg16523856;cg17290446;cg24759658
chr17:45786737-45786890	3	2	5.17774e-09	0.00935358	0.0861499	0.0550682	TBKBP1	cg08550205;cg19784903;cg25958454
chr1:119532093-119532925	11	0	2.51407e-10	0.0256892	0.0987889	0.0686705	TBX15	cg00466334;cg02362103;cg03942051;cg05940231;cg07892597;cg10703826;cg12664119;cg23371746;cg25340966;cg25507958;cg26272623
chr17:59478579-59479139	4	1	6.88256e-11	0.00334404	0.0859035	0.0560746	TBX2	cg01913455;cg11631427;cg20805155;cg24357463
chr13:114291735-114292595	8	1	3.97828e-17	0.880962	-0.0572254	-0.0107877	TFDP1	cg06310927;cg09790959;cg10332422;cg18109716;cg18795990;cg21454386;cg23133655;cg26355737
chr17:45400636-45402380	15	5	2.41069e-39	4.0179e-05	0.45351	0.102471	THCAT158;C17orf57;EFCAB13	cg02511570;cg02656472;cg07515367;cg08085267;cg08593077;cg09880780;cg12673151;cg17124509;cg19079546;cg20046964;cg20437221;cg20676602;cg22643313;cg25173405;cg26284982
chr2:88469171-88470173	8	1	1.89137e-17	0.022714	0.0672484	0.021004	THNSL2	cg05196621;cg07952391;cg14558114;cg18490616;cg18715057;cg24787692;cg24977027;cg26963093
chr9:84302919-84304453	9	1	1.98592e-76	0.143865	0.144053	0.0304228	TLE1;LOC101927502	cg07852945;cg08522731;cg08656326;cg09653072;cg10087607;cg11516875;cg14095100;cg15563854;cg20926353
chr14:61748243-61748574	7	0	4.28345e-09	0.0193599	0.0840863	0.0388028	TMEM30B	cg01084740;cg04141707;cg10081469;cg11001769;cg15891218;cg19918763;cg24785368
chr15:42566151-42566375	8	1	2.68667e-10	0.0392477	0.0596156	0.0239923	TMEM87A (LK: and GANC)	cg04999036;cg10628489;cg12020433;cg16613012;cg18135893;cg19391239;cg22058112;cg26052367
chr22:50624257-50624276	3	1	3.16016e-08	0.0170087	-0.077638	-0.0327045	TRABD	cg04356362;cg19026356;cg26772784
chr6:30121843-30122947	18	1	8.09038e-15	0.477378	-0.153915	-0.0351042	TRIM10	cg01748268;cg02638136;cg03957649;cg05266816;cg05762309;cg06111486;cg07873154;cg08094206;cg08508724;cg08513123;cg11553183;cg11857238;cg15979214;cg16206678;cg24329658;cg24847621;cg27000368;cg27119877
chr1:248019757-248021163	13	0	2.04381e-16	0.06589	-0.0506608	-0.00928547	TRIM58	cg04982874;cg07533148;cg09789636;cg10983544;cg15094634;cg16021909;cg20146541;cg20429172;cg20936707;cg23054189;cg25246070;cg26052730;cg26157385
chr5:158689508-158689930	4	1	2.95561e-11	0.00379353	0.103296	0.0557683	UBLCP1	cg02884181;cg08440934;cg16391973;cg18188768
chr12:95945120-95945610	8	0	6.84883e-10	0.0108569	-0.0371678	-0.0310905	USP44	cg03453449;cg04488758;cg06476970;cg08948170;cg09530530;cg14565151;cg25590081;cg27100916
chr2:71134190-71134936	7	0	4.8289e-11	0.011257	0.0620676	0.0424746	VAX2	cg01109169;cg02322373;cg10617784;cg11660398;cg17649293;cg18150120;cg19907796
chr2:71126505-71126982	8	1	4.88796e-16	0.0216302	0.096424	0.0429436	VAX2	cg07094440;cg14606431;cg15846787;cg22827124;cg23644992;cg25032342;cg25413843;cg26334672
chr17:40935998-40937362	12	0	1.55989e-11	0.00564667	0.0590107	0.0438849	WNK4	cg02441618;cg03294458;cg05614735;cg05886546;cg10653060;cg12808359;cg14457782;cg16265599;cg16631870;cg16695758;cg18963509;cg20653128
chr2:219738226-219738732	5	2	2.73504e-18	0.000181846	0.0710016	0.0413114	WNT6	cg00011225;cg13903421;cg14639163;cg22587479;cg25242471
chr21:40759534-40760258	7	0	5.67524e-17	0.00821059	-0.0889124	-0.0635615	WRB	cg04378774;cg05627733;cg15977137;cg19684207;cg19761502;cg21736411;cg27119318
chr17:5019452-5019669	4	0	2.18367e-08	0.0150842	0.0673427	0.0577337	ZNF232	cg01120173;cg05918002;cg06675248;cg27362525
chr19:57702020-57702994	23	2	1.1586e-21	0.232393	0.0707691	0.0200485	ZNF264	cg03627374;cg05906502;cg08047939;cg08504049;cg10368128;cg12096988;cg15257259;cg16636110;cg17670646;cg17883742;cg18055682;cg18344466;cg18576158;cg20715764;cg22307908;cg22839223;cg24150232;cg24716275;cg25800082;cg26970847;cg27176357;cg27437574
chr1:249153882-249154759	4	1	3.05117e-13	0.221701	0.0407405	0.0139865	ZNF692	cg04268311;cg10964179;cg16095593;cg20156999
chr19:12624466-12625049	9	0	6.12667e-11	0.0112988	-0.0842138	-0.0440269	ZNF709	cg00844821;cg01559901;cg05033529;cg08204783;cg08411068;cg19926444;cg21298174;cg22637867;cg23989004
chr19:11784246-11785188	13	0	8.39784e-12	0.0108087	-0.0833997	-0.0510386	ZNF833	cg00777011;cg00965023;cg02274869;cg04598224;cg05950877;cg10123421;cg10608596;cg15209566;cg21771200;cg22351510;cg25394203;cg26590664;cg26772540
chr19:13915659-13916005	6	1	4.90413e-10	0.0298764	-0.0621935	-0.0294727	ZSWIM4	cg05325182;cg10546977;cg13926358;cg15237846;cg25718223;cg25751484
chr3:126194459-126195717	13	3	4.48049e-22	0.0235549	0.0952702	-0.00371209	ZXDC	cg01106040;cg01598651;cg01655150;cg04498286;cg05485589;cg07303187;cg08528616;cg09597785;cg13264183;cg16898124;cg17961835;cg19442647;cg27430182
chr1:227746111-227749377	13	5	3.36086e-24	6.80037e-10	0.22579	0.0853761		cg02736395;cg05053440;cg08111158;cg10111847;cg12133451;cg14789818;cg15594585;cg16780502;cg18947553;cg20011248;cg20699586;cg21436055;cg22344745
chr13:110521956-110522572	6	4	1.17963e-29	3.49705e-08	-0.0942074	-0.0756931		cg02315096;cg09460553;cg13850007;cg17797229;cg18865445;cg22721998
chr2:118616155-118617230	6	4	1.50931e-36	1.55216e-07	0.147936	0.0870147		cg00046336;cg03288922;cg06940110;cg22762992;cg24213669;cg25619440
chr22:49447430-49448320	4	3	2.84893e-31	2.4783e-06	-0.235404	-0.150783		cg05132077;cg15192736;cg15706568;cg18887005
chr20:25731476-25732163	5	3	4.55332e-18	4.13795e-05	0.133042	0.0899567		cg05349667;cg10861863;cg15517854;cg24275559;cg26348414
chr12:47225979-47226453	6	2	4.2087e-14	0.000589822	0.112313	0.0707231		cg07288557;cg08005660;cg08730239;cg09792000;cg12075247;cg12091498
chr18:47825004-47825363	5	0	4.86004e-10	0.00498162	0.0662361	0.0461573		cg00095165;cg05872236;cg06566034;cg14822719;cg21429408
chr6:29723301-29723407	4	0	9.72949e-09	0.00516561	0.0999118	0.0542894		cg08926713;cg18280909;cg18505691;cg24900542
chr8:144371537-144371779	3	1	1.91938e-09	0.0158033	-0.0969385	-0.0850003		cg02530860;cg03151810;cg11388673
chr6:30419491-30419576	5	0	2.15428e-09	0.0166954	0.108905	0.0915679		cg11491998;cg12078775;cg26570901;cg26715559;cg27572120
chr6:28601271-28601519	12	0	3.83472e-10	0.0367004	0.0498461	0.0319803		cg00990380;cg03759229;cg07017437;cg12763978;cg13565129;cg14654363;cg19488431;cg22497095;cg22572476;cg25653641;cg26865747;cg27535677
chr2:233216150-233216361	3	0	1.22176e-08	0.152524	-0.0935907	-0.078725		cg11946719;cg17871621;cg21054919
chr8:99984350-99984763	4	2	7.19881e-15	0.000166834	0.102997	0.0636088		cg10409981;cg12356266;cg23864949;cg24358846
chr2:72079294-72080104	8	2	2.0371e-15	0.000513782	-0.0711401	-0.0481107		cg01361021;cg04257097;cg09467436;cg10540488;cg17640388;cg21513009;cg24516106;cg25705148
chr18:77377119-77377589	3	2	2.54188e-11	0.000885634	-0.106177	-0.0913062		cg12648671;cg20697926;cg22048216
chr22:18531243-18531591	4	1	2.53006e-09	0.00824323	-0.0567795	-0.0423359		cg06961233;cg08819022;cg25163076;cg25257671
chr1:91191813-91192657	8	1	1.80163e-11	0.0241585	0.0621239	0.0364551		cg01984304;cg03974889;cg06936155;cg07995570;cg11549945;cg16005939;cg22167515;cg24347994
chr11:85393571-85394499	7	6	8.95947e-38	2.372e-09	0.174226	0.091373		cg00133814;cg02687418;cg07187133;cg08675941;cg13906860;cg20544552;cg21480542
chr16:867542-867594	12	3	2.62363e-20	5.2032e-07	-0.129996	-0.10652		cg00023673;cg03647664;cg03888083;cg04497389;cg06678912;cg07943104;cg16815603;cg21550978;cg21551271;cg24046935;cg24380299;cg27619796
chr9:1045698-1046103	3	1	1.3492e-16	9.30163e-05	0.109035	0.0927		cg04548162;cg07175977;cg18984452
chr3:12595473-12595852	3	2	4.99157e-13	0.000173203	0.075648	0.0471406		cg05467012;cg07775309;cg24847846
chr1:8013974-8014650	6	1	1.8649e-11	0.00280747	0.0447673	0.0359038		cg02737782;cg04112961;cg11518359;cg12045833;cg21814278;cg24251814
chr1:26490540-26490989	3	1	1.18414e-13	0.00293578	0.0854326	0.0463019		cg03844060;cg24519413;cg25018357
chr13:45491859-45492549	7	1	1.82104e-11	0.00347754	-0.0746579	-0.0499697		cg02220053;cg05586911;cg06699617;cg06888942;cg12378722;cg16944820;cg20043969
chr5:42923833-42924552	5	1	1.55701e-10	0.00442095	0.0775606	0.0498865		cg01550017;cg03258975;cg08337341;cg11206167;cg24833819
chr2:105852798-105854051	9	2	6.64211e-15	0.00602116	0.0782319	0.0315178		cg00310410;cg04850045;cg18192325;cg20265528;cg22022881;cg22878388;cg23676956;cg26874229;cg27422857
chr13:53173898-53174588	5	0	5.90447e-09	0.00994313	-0.167068	-0.0625563		cg00495681;cg09147386;cg12458913;cg15803050;cg20709203
chr8:335281-335677	8	3	1.0099e-14	0.0139027	0.22223	0.103081		cg01457883;cg03745316;cg06200966;cg09223688;cg12126859;cg14654239;cg18565280;cg26840561
chr21:44863962-44864361	3	0	3.73064e-10	0.001895	-0.101944	-0.0712654		cg07856962;cg09208331;cg12111500
chr2:71115994-71116765	5	1	1.71988e-12	0.0226944	0.0803647	0.044537		cg08793877;cg18144593;cg18867200;cg22876812;cg26307926
chr4:174421114-174422442	8	0	1.59149e-10	0.0237212	0.0829022	0.0504029		cg00699219;cg02273270;cg02307239;cg06132727;cg08814800;cg17139666;cg21401642;cg23091159
chr13:113121632-113121787	3	1	2.52462e-08	0.0528603	-0.0450126	-0.0289132		cg00645383;cg00892419;cg19535358
chr8:1403502-1404347	12	2	6.70601e-13	0.000278607	-0.0528131	-0.0448567		cg03925970;cg05681996;cg05854693;cg06565010;cg13325542;cg15559069;cg17072244;cg18167585;cg19722671;cg20216323;cg22812604;cg25147622
chr6:156983263-156983315	3	1	3.07139e-11	0.000668694	-0.107015	-0.0968315		cg00269725;cg05282260;cg08839808
chr10:130726406-130726701	3	2	2.05457e-11	0.000682179	-0.0930939	-0.076612		cg00737841;cg12887581;cg19317226
chr17:75686493-75686657	3	1	1.41796e-09	0.00151038	0.104305	0.0752775		cg15085832;cg17551544;cg17809791
chr15:76635357-76636200	5	2	6.43463e-14	0.00333604	0.0478631	0.0348503		cg03840073;cg06430233;cg23032427;cg24864887;cg25649641
chr16:73322541-73322678	4	1	3.80484e-09	0.00768618	0.0596561	0.0375617		cg07263738;cg16363708;cg16523740;cg27232960
chr7:64790821-64790858	3	2	2.97343e-08	0.0167429	-0.0394826	-0.0218792		cg00310255;cg07458380;cg17267335
chr13:112996532-112997643	5	2	1.01901e-15	0.0410731	-0.0760711	-0.0338576		cg00093478;cg06470855;cg19443750;cg21622536;cg26859593
chr4:174428790-174429872	9	1	4.63951e-10	0.0616444	0.0735892	0.0389843		cg00070383;cg02897230;cg07328317;cg07409418;cg10839823;cg11930926;cg12479933;cg19788317;cg27198632
chr6:30421089-30421655	16	0	3.72215e-14	0.0921432	0.0910522	0.0327074		cg01867419;cg01975734;cg05685892;cg07732971;cg08710841;cg08984202;cg09289820;cg12044060;cg13903409;cg15946590;cg18766170;cg19116197;cg21619846;cg23778943;cg26310483;cg26690915
chr3:151869357-151869793	3	1	1.13726e-09	0.171178	-0.0907042	-0.0314736		cg05479750;cg07585845;cg16086956
chr1:209405752-209406725	8	1	1.79728e-20	0.326008	-0.103726	-0.0179372		cg02631684;cg04102734;cg07223534;cg07224169;cg08920249;cg09145778;cg15817705;cg22529511
chr17:21795257-21795943	4	2	4.80079e-36	1.67127e-09	0.129775	0.0758953		cg05658036;cg11522747;cg20299935;cg27645294
chr5:43000303-43001210	8	4	1.24285e-25	5.55829e-08	0.145543	0.0971579		cg01067139;cg03839074;cg07778900;cg09743437;cg10604550;cg14707231;cg15188252;cg16065050
chr18:76069002-76070163	6	4	3.55175e-32	6.03205e-05	-0.114084	-0.0453688		cg03871120;cg09487890;cg16378234;cg17870959;cg21478967;cg25454379
chr5:42953543-42954090	4	2	1.6122e-16	0.000583667	0.14027	0.0744905		cg02282631;cg05490374;cg21587238;cg26353287
chr18:76674210-76674796	5	0	1.52077e-10	0.00242701	-0.0509313	-0.0397444		cg01960089;cg02362631;cg07621803;cg15674514;cg16189953
chr1:214152979-214153472	4	1	9.19282e-16	0.00472064	0.0723051	0.0480464		cg24244374;cg25196158;cg25742246;cg26926612
chr14:76734327-76734605	5	0	3.24858e-09	0.00489267	-0.0945379	-0.0874797		cg05376465;cg07025785;cg13981132;cg18313317;cg26180080
