## Supplementary Table 1_revised for "DNA methylation changes in glial cells of the normal-appearing white matter in Multiple Sclerosis patients"

### Sheet: TS1
Supplementary Table 1. Description of the cohort.
Individual	Age range	Sex	Clinical_group	Brain_matter	Lesion_phenotype	Brain_location	Slide	Array	Comamy_name
1	71-76	F	case	White_matter	NAWM	Anterior	202775690017	R01C01	103399-001-017
2	44-49	F	case	White_matter	NAWM	Posterior	202139520042	R01C01	103399-001-025
				White_matter	NAWM	Middle	202119820203	R03C01	103399-001-051
3	77-82	F	case	White_matter	NAWM	Posterior	202139520082	R06C01	103399-001-046
				White_matter	NAWM	Middle	202775690088	R08C01	103399-001-080
4	61-66	F	case	White_matter	NAWM	Middle	202139520042	R08C01	103399-001-032
				White_matter	NAWM	Middle	202139520082	R04C01	103399-001-044
5	49-54	F	case	White_matter	NAWM	Middle	202784980032	R08C01	103399-001-016
				White_matter	NAWM	Posterior	202775690089	R02C01	103399-001-034
6	42-47	F	case	White_matter	NAWM	Anterior	202775690017	R07C01	103399-001-023
				White_matter	NAWM	Posterior	202139520024	R06C01	103399-001-006
7	68-73	F	case	White_matter	NAWM	Posterior	202119820203	R07C01	103399-001-055
				White_matter	NAWM	Middle	202775690088	R03C01	103399-001-075
8	67-72	F	case	White_matter	NAWM	Anterior	202775690089	R07C01	103399-001-039
				White_matter	NAWM	Middle	202139520026	R04C01	103399-001-060
9	87-92	M	control	White_matter	WM	Anterior	202119820203	R06C01	103399-001-054
				White_matter	WM	Anterior	202775690088	R04C01	103399-001-076
10	78-83	M	control	White_matter	WM	Posterior	202784980032	R03C01	103399-001-011
				White_matter	WM	Anterior	202119820203	R02C01	103399-001-050
11	83-88	F	control	White_matter	WM	Anterior	202139520042	R04C01	103399-001-028
				White_matter	WM	Posterior	202775690090	R03C01	103399-001-067
12	75-80	F	control	White_matter	WM	Posterior	202784980032	R06C01	103399-001-014
				White_matter	WM	Anterior	202775690090	R07C01	103399-001-071
13	70-75	M	control	White_matter	WM	Anterior	202775690017	R06C01	103399-001-022
				White_matter	WM	Anterior	202139520026	R08C01	103399-001-064
14	73-78	M	control	White_matter	WM	Anterior	202139520082	R02C01	103399-001-042
15	76-81	M	control	White_matter	WM	Middle	202139520042	R06C01	103399-001-030
				White_matter	WM	Middle	202775690089	R03C01	103399-001-035
				White_matter	WM	Middle	202775690088	R07C01	103399-001-079
16	84-89	M	control	White_matter	WM	Middle	202775690089	R08C01	103399-001-040
17	63-68	M	control	White_matter	WM	Anterior	202775690090	R01C01	103399-001-065
18	35-40	M	control	White_matter	WM	Middle	202784980032	R07C01	103399-001-015
19	69-74	F	control	White_matter	WM	Middle	202775690089	R01C01	103399-001-033
20	90-95	F	control	White_matter	WM	Middle	202139520024	R01C01	103399-001-001
21	79-84	M	control	White_matter	WM	Posterior	202139520082	R08C01	103399-001-048
				White_matter	WM	Anterior	202139520026	R07C01	103399-001-063
				White_matter	WM	Middle	202139520024	R08C01	103399-001-008
22	72-77	M	control	White_matter	WM	Middle	202775690017	R02C01	103399-001-018
